# Resting State Cortical Network and Subcortical Hyperconnectivity in Youth With Generalized Anxiety Disorder in the ABCD Study

**DOI:** 10.1101/2024.09.07.24313237

**Authors:** Sam A. Sievertsen, Jinhan Zhu, Angela Fang, Jennifer K. Forsyth

**Author notes:** Correspondence concerning this article should be addressed to Jennifer Forsyth, 4000 15th AVE NE Guthrie Hall 119A, Seattle, WA 98195-0008.

## Abstract

**Introduction:** Generalized anxiety disorder (GAD) frequently emerges during childhood or adolescence, yet, few studies have examined functional connectivity differences in youth GAD. Functional MRI studies of adult GAD have implicated multiple brain regions; however, frequent examination of individual brain seed regions and/or networks has limited a holistic view of GAD-associated differences. The current study therefore used resting-state fMRI data from the Adolescent Brain Cognitive Development study to investigate connectivity in youth with GAD across multiple cortical networks and subcortical regions implicated in adult GAD, considering diagnosis changes across two assessment periods.

**Methods:** Within- and between-network connectivity in 164 GAD youth and 3158 healthy controls for 6 cortical networks and 6 subcortical regions was assessed using linear mixed effect models. Changes in GAD-associated connectivity between baseline and 2-year follow-up were then compared for subjects with: continuous GAD, GAD at baseline and not follow-up (GAD-remitters), GAD at follow-up and not baseline (GAD-converters), and controls. Associations between GAD-associated connectivity metrics and Child Behavior Checklist (CBCL) symptom severity were assessed using mixed effects models.

**Results:** GAD youth showed greater within-ventral attention network (VAN) connectivity, and hyperconnectivity between the amygdala and cingulo-opercular network, and between striatal regions and the cingulo-opercular, default mode, and salience networks (FDR p<0.05). Within-VAN connectivity decreased for GAD-remitters between baseline and follow-up. Connectivity was not associated with symptom severity.

**Discussion:** Results indicate that GAD in childhood and adolescence is associated with altered subcortical to cortical network connectivity affecting multiple networks, and that within-VAN hyperconnectivity, in particular, is associated with clinically-significant GAD symptoms.
