## Supplementary Tables for "Resting State Cortical Network and Subcortical Hyperconnectivity in Youth With Generalized Anxiety Disorder in the ABCD Study"

### Sheet: Table S1
Supplementary Table 1. Linear mixed effect model statistics for youth with generalized anxiety disorder (GAD) versus health control (HC) group comparison and fixed effect covariates across 94 functional connectivity metrics.
NDA Variable Name	Dependent Variable Summary	Diagnosis Group					FD Motion				Sex				Timepoint
		F Value	DF	Residual DF	P Value	FDR P Value	b	t	SE	P Value	F Value	DF	Residual DF	P Value	F Value	DF	Residual DF	P Value
rsfmri_c_ngd_cgc_ngd_cgc	Within-CON	0.03025	1	3240.45	0.86194	0.95239	-0.0496	-8.79875	0.00564	<.001	27.1389	1	3205.08	<.001	0.00927	1	3296.56	0.9233
rsfmri_c_ngd_cgc_ngd_dt	CON - DMN	1.43552	1	3248.68	0.23095	0.4934	0.04777	10.8253	0.00441	<.001	71.1004	1	3167.33	<.001	28.4016	1	3266.16	<.001
rsfmri_c_ngd_cgc_ngd_fo	CON - FPN	0.50614	1	3261.56	0.47687	0.66731	0.02183	5.81824	0.00375	<.001	11.3239	1	3130.04	<.001	3.0175	1	3055.52	0.08247
rsfmri_c_ngd_cgc_ngd_vta	CON - VAN	5.64844	1	3251.26	0.01753	0.18307	0.0209	4.7778	0.00437	<.001	37.7545	1	3172.73	<.001	7.13804	1	3201.08	0.00758
rsfmri_c_ngd_dla_ngd_cgc	DAN - CON	0.44214	1	3259	0.50614	0.66731	-0.00443	-1.16185	0.00382	0.24538	4.32532	1	3187.55	0.03763	22.6	1	2595.45	<.001
rsfmri_c_ngd_dla_ngd_dla	Within-DAN	0.40885	1	3256.82	0.5226	0.66731	-0.03701	-6.6323	0.00558	<.001	0.12935	1	3189.37	0.71913	1.30282	1	2799.65	0.2538
rsfmri_c_ngd_dla_ngd_dt	DAN - DMN	2.34406	1	3241.96	0.12586	0.41045	0.04922	11.4613	0.00429	<.001	32.3192	1	3188.11	<.001	3.99403	1	3304.09	0.04574
rsfmri_c_ngd_dla_ngd_sa	DAN - SN	1.68353	1	3258.96	0.19455	0.44626	0.01443	2.85558	0.00505	0.00432	20.6798	1	3179.82	<.001	9.30104	1	2761.14	0.00231
rsfmri_c_ngd_dla_ngd_vta	DAN - VAN	2.089	1	3247.2	0.14846	0.41045	0.02103	5.14392	0.00409	<.001	4.97292	1	3169.86	0.02582	10.4229	1	3280.01	0.00126
rsfmri_c_ngd_dt_ngd_dt	Within-DMN	1.08972	1	3238.46	0.29661	0.55487	-0.04371	-9.44162	0.00463	<.001	73.7884	1	3207.51	<.001	6.87952	1	3309.16	0.00876
rsfmri_c_ngd_dt_ngd_fo	DMN - FPN	0.99619	1	3260.23	0.31831	0.55487	0.01705	4.7025	0.00363	<.001	0.05436	1	3172.68	0.81565	0.32468	1	2757.85	0.56886
rsfmri_c_ngd_dt_ngd_sa	DMN - SN	1.79676	1	3254.04	0.1802	0.44626	0.00637	1.25912	0.00506	0.20808	8.34364	1	3216.32	0.0039	0.72261	1	2282.27	0.39538
rsfmri_c_ngd_dt_ngd_vta	DMN - VAN	0.58178	1	3247.31	0.44567	0.66731	-0.00992	-2.44568	0.00406	0.01451	19.1428	1	3197.69	<.001	15.2213	1	3193.48	<.001
rsfmri_c_ngd_fo_ngd_dt	FPN - DMN	0.99619	1	3260.23	0.31831	0.55487	0.01705	4.7025	0.00363	<.001	0.05436	1	3172.68	0.81565	0.32468	1	2757.85	0.56886
rsfmri_c_ngd_fo_ngd_fo	Within-FPN	0.00134	1	3257.21	0.97079	0.99189	-0.03077	-6.50262	0.00473	<.001	24.1791	1	3131.38	<.001	4.89498	1	3189.22	0.02701
rsfmri_c_ngd_fo_ngd_sa	FPN - SN	1.79357	1	3253.22	0.18059	0.44626	-0.01956	-3.6876	0.00531	<.001	26.5066	1	3184.43	<.001	6.10163	1	3068.03	0.01356
rsfmri_c_ngd_fo_ngd_vta	FPN - VAN	3.34738	1	3251.18	0.0674	0.3168	0.00806	2.25896	0.00357	0.02395	0.1161	1	3185.19	0.73333	0.69871	1	3141.99	0.40328
rsfmri_c_ngd_sa_ngd_cgc	SN - CON	4.73765	1	3255.84	0.02958	0.21389	0.00843	1.50788	0.00559	0.13168	9.27795	1	3194.76	0.00234	12.5643	1	2798.63	<.001
rsfmri_c_ngd_sa_ngd_sa	Within-SN	0.20158	1	3250.42	0.65348	0.78753	-0.02507	-2.52169	0.00994	0.01173	0.36812	1	3179.42	0.54408	14.3164	1	3194.8	<.001
rsfmri_c_ngd_sa_ngd_vta	SN - VAN	2.33739	1	3248.29	0.1264	0.41045	0.01867	3.46128	0.00539	<.001	0.06342	1	3187.43	0.80119	51.1728	1	3215	<.001
rsfmri_c_ngd_vta_ngd_dt	VAN - DMN	0.58178	1	3247.31	0.44567	0.66731	-0.00992	-2.44568	0.00406	0.01451	19.1428	1	3197.69	<.001	15.2213	1	3193.48	<.001
rsfmri_c_ngd_vta_ngd_vta	Within-VAN	9.30226	1	3245.88	0.00231	0.04349	-0.0139	-2.80593	0.00495	0.00505	0.46541	1	3204.14	0.49515	6.81282	1	3200.57	0.00909
rsfmri_cor_ngd_cerc_scs_aalh	CON - Left Accumbens Area	0.55809	1	3249.59	0.45508	0.66731	0.01067	1.56203	0.00683	0.11838	0.39784	1	3188.57	0.52825	26.8115	1	3174.26	<.001
rsfmri_cor_ngd_cerc_scs_aarh	CON - Right Accumbens Area	2.14892	1	3263.94	0.14277	0.41045	<.001	0.05506	0.00824	0.95609	0.06876	1	3137.14	0.79317	5.27359	1	2884.38	0.02172
rsfmri_cor_ngd_cerc_scs_aglh	CON - Left Amygdala	11.8472	1	3238	<.001	0.02749	0.0274	3.13579	0.00874	0.00173	1.55362	1	3229.96	0.21269	31.9372	1	3269.08	<.001
rsfmri_cor_ngd_cerc_scs_agrh	CON - Right Amygdala	5.01241	1	3245.36	0.02523	0.20634	0.00557	0.58958	0.00945	0.55551	0.15301	1	3212.73	0.6957	17.782	1	3169.36	<.001
rsfmri_cor_ngd_cerc_scs_cdelh	CON - Left Caudate	9.29741	1	3241.19	0.00231	0.04349	0.02879	3.22797	0.00892	0.00126	3.6743	1	3237.93	0.05535	6.23329	1	3155.39	0.01259
rsfmri_cor_ngd_cerc_scs_cderh	CON - Right Caudate	1.87994	1	3264.35	0.17043	0.44626	-0.01349	-2.36928	0.00569	0.01788	0.86541	1	3143.57	0.3523	0.02045	1	2790.36	0.88629
rsfmri_cor_ngd_cerc_scs_hplh	CON - Left Hippocampus	0	1	3250.23	0.99883	0.99883	0.04042	5.45813	0.00741	<.001	1.08089	1	3147.63	0.29858	9.40209	1	3272.3	0.00219
rsfmri_cor_ngd_cerc_scs_hprh	CON - Right Hippocampus	7.38083	1	3237.73	0.00663	0.089	0.01673	1.96606	0.00851	0.04938	2.1311	1	3221.32	0.14443	21.8222	1	3294.88	<.001
rsfmri_cor_ngd_cerc_scs_ptlh	CON - Left Putamen	8.39578	1	3242.44	0.00379	0.05932	0.01674	1.55666	0.01076	0.11965	0.37823	1	3229.55	0.5386	44.0476	1	3163.34	<.001
rsfmri_cor_ngd_cerc_scs_ptrh	CON - Right Putamen	3.14168	1	3253.17	0.07641	0.34202	0.00665	2.10467	0.00316	0.0354	0.38906	1	3135.21	0.53284	6.17213	1	3252.38	0.01303
rsfmri_cor_ngd_cerc_scs_thplh	CON - Left Thalamus	0.03856	1	3253.53	0.84433	0.94485	0.02418	2.81416	0.00859	0.00492	0.24241	1	3167.13	0.62251	7.42147	1	3161.94	0.00648
rsfmri_cor_ngd_cerc_scs_thprh	CON - Right Thalamus	0.00455	1	3096.96	0.94622	0.98405	0.01068	1.90854	0.0056	0.05641	0.11844	1	3177.82	0.73075	2.22818	1	951.65	0.13584
rsfmri_cor_ngd_df_scs_aalh	DMN - Left Accumbens Area	4.60278	1	3244.04	0.03199	0.21482	-0.01302	-1.70376	0.00764	0.08852	0.72359	1	3172.13	0.39503	10.5267	1	3299.74	0.00119
rsfmri_cor_ngd_df_scs_aarh	DMN - Right Accumbens Area	2.12427	1	3246.43	0.14508	0.41045	-0.0295	-3.01504	0.00978	0.00259	0.01546	1	3170.83	0.90105	2.64209	1	3286.34	0.10416
rsfmri_cor_ngd_df_scs_aglh	DMN - Left Amygdala	0.39506	1	3266.6	0.52969	0.66731	0.02584	3.96246	0.00652	<.001	3.45259	1	3141.05	0.06325	0.69015	1	2575.99	0.40619
rsfmri_cor_ngd_df_scs_agrh	DMN - Right Amygdala	4.24722	1	3256.79	0.03939	0.22049	0.00904	1.30498	0.00693	0.19199	15.8285	1	3202.27	<.001	0.00859	1	2478.3	0.92615
rsfmri_cor_ngd_df_scs_cdelh	DMN - Left Caudate	1.70219	1	3266.06	0.19209	0.44626	0.05361	6.88402	0.00779	<.001	17.4901	1	3129.44	<.001	0.07947	1	2801.53	0.77804
rsfmri_cor_ngd_df_scs_cderh	DMN - Right Caudate	2.13295	1	3258.63	0.14426	0.41045	-0.01384	-2.65091	0.00522	0.00807	1.15225	1	3145.17	0.28316	0.47502	1	3096.25	0.49074
rsfmri_cor_ngd_df_scs_hplh	DMN - Left Hippocampus	5.25474	1	3258	0.02195	0.20633	0.01897	3.43649	0.00552	<.001	10.4326	1	3142.64	0.00125	16.5655	1	3130.12	<.001
rsfmri_cor_ngd_df_scs_hprh	DMN - Right Hippocampus	0.02624	1	3271.36	0.87134	0.95239	0.0123	1.50079	0.0082	0.13351	4.0396	1	3094.84	0.04453	26.7487	1	2641.77	<.001
rsfmri_cor_ngd_df_scs_ptlh	DMN - Left Putamen	9.85139	1	3253.86	0.00171	0.04349	0.01064	1.56884	0.00678	0.11678	16.3535	1	3203.81	<.001	2.29683	1	2821.96	0.12975
rsfmri_cor_ngd_df_scs_ptrh	DMN - Right Putamen	0.00518	1	3253	0.94264	0.98405	-0.01296	-2.51942	0.00515	0.0118	0.44184	1	3156.23	0.50629	5.2255	1	3216.63	0.02232
rsfmri_cor_ngd_df_scs_thplh	DMN - Left Thalamus	2.1659	1	3249.53	0.1412	0.41045	0.00632	1.96375	0.00322	0.04964	17.0471	1	3187.79	<.001	6.64676	1	3179.89	0.00998
rsfmri_cor_ngd_df_scs_thprh	DMN - Right Thalamus	1.72692	1	3252.59	0.1889	0.44626	-0.01484	-2.7908	0.00532	0.00529	2.78193	1	3144.58	0.09543	1.10486	1	3248.83	0.29328
rsfmri_cor_ngd_dsa_scs_aalh	DAN - Left Accumbens Area	4.22658	1	3249.65	0.03988	0.22049	-0.02064	-5.40034	0.00382	0	0.06274	1	3164.74	0.80223	10.8027	1	3257.13	0.00102
rsfmri_cor_ngd_dsa_scs_aarh	DAN - Right Accumbens Area	0.00353	1	3258.4	0.95264	0.98405	0.00425	0.44722	0.0095	0.65475	1.21155	1	3167.58	0.27111	21.7554	1	1916.91	<.001
rsfmri_cor_ngd_dsa_scs_aglh	DAN - Left Amygdala	0.93574	1	3257.25	0.33345	0.55971	0.01474	2.64313	0.00558	0.00825	0.05693	1	3144.09	0.81144	0.10937	1	3148.06	0.74089
rsfmri_cor_ngd_dsa_scs_agrh	DAN - Right Amygdala	2.63431	1	3254.38	0.10467	0.40998	0.03333	5.09411	0.00654	<.001	11.8441	1	3151.84	<.001	0.00427	1	3198.68	0.94788
rsfmri_cor_ngd_dsa_scs_cdelh	DAN - Left Caudate	1.03754	1	3255.08	0.30847	0.55487	0.00402	0.60055	0.0067	0.54818	27.8073	1	3147.06	<.001	0.30475	1	3196.72	0.58096
rsfmri_cor_ngd_dsa_scs_cderh	DAN - Right Caudate	4.93795	1	3260.55	0.02634	0.20634	0.03312	3.73781	0.00886	<.001	12.9866	1	3177.49	<.001	5.94725	1	2630.87	0.01481
rsfmri_cor_ngd_dsa_scs_hplh	DAN - Left Hippocampus	0.16125	1	3261.28	0.68804	0.80844	0.02849	4.7552	0.00599	<.001	36.081	1	3174.79	<.001	2.84553	1	2591.62	0.09175
rsfmri_cor_ngd_dsa_scs_hprh	DAN - Right Hippocampus	1.68279	1	3250.73	0.19465	0.44626	-0.00173	-0.26671	0.00647	0.78971	2.31326	1	3202.43	0.12837	2.63743	1	3032.36	0.10448
rsfmri_cor_ngd_dsa_scs_ptlh	DAN - Left Putamen	2.23612	1	3250.77	0.13492	0.41045	0.04561	6.48322	0.00703	<.001	62.632	1	3176.9	<.001	10.344	1	3196.43	0.00131
rsfmri_cor_ngd_dsa_scs_ptrh	DAN - Right Putamen	6.86715	1	3250.33	0.00882	0.10364	0.02239	3.78766	0.00591	<.001	2.61355	1	3163.01	0.10605	1.04121	1	3250.02	0.30762
rsfmri_cor_ngd_dsa_scs_thplh	DAN - Left Thalamus	0.13529	1	3265.44	0.71303	0.82747	0.01166	1.70293	0.00684	0.08867	1.64321	1	3121.83	0.19998	25.7919	1	2907.74	<.001
rsfmri_cor_ngd_dsa_scs_thprh	DAN - Right Thalamus	0.63103	1	3255.76	0.42704	0.66731	-0.03192	-3.85956	0.00827	<.001	25.645	1	3172.22	<.001	0.0659	1	3047.19	0.79742
rsfmri_cor_ngd_fopa_scs_aalh	FPN - Left Accumbens Area	0.00918	1	3262.08	0.92367	0.98405	0.01167	1.79257	0.00651	0.07314	19.2872	1	3173.96	<.001	0.00331	1	2394.85	0.95412
rsfmri_cor_ngd_fopa_scs_aarh	FPN - Right Accumbens Area	0.43364	1	3265.55	0.51026	0.66731	-0.01328	-2.34635	0.00566	0.01902	3.58942	1	3128.14	0.05824	0.13922	1	2851.74	0.70908
rsfmri_cor_ngd_fopa_scs_aglh	FPN - Left Amygdala	2.80135	1	3257.9	0.09428	0.38532	0.00325	0.5818	0.00558	0.56074	0.11504	1	3130.41	0.7345	0.06103	1	3174.97	0.80489
rsfmri_cor_ngd_fopa_scs_agrh	FPN - Right Amygdala	0.98424	1	3259.01	0.32123	0.55487	0.00337	0.43381	0.00776	0.66445	0.32987	1	3149.82	0.56578	16.5277	1	3055.54	<.001
rsfmri_cor_ngd_fopa_scs_cdelh	FPN - Left Caudate	1.58441	1	3243.21	0.20822	0.45517	-0.01801	-4.77095	0.00377	<.001	7.59845	1	3189.56	0.00588	11.8488	1	3293.48	<.001
rsfmri_cor_ngd_fopa_scs_cderh	FPN - Right Caudate	1.00411	1	3250.95	0.31639	0.55487	-0.01661	-3.01615	0.00551	0.00258	33.038	1	3167.1	<.001	9.60402	1	3227.98	0.00196
rsfmri_cor_ngd_fopa_scs_hplh	FPN - Left Hippocampus	1.20633	1	3253.41	0.27214	0.55487	0.07029	7.7576	0.00906	<.001	15.7827	1	3162.43	<.001	5.30689	1	3185.68	0.02131
rsfmri_cor_ngd_fopa_scs_hprh	FPN - Right Hippocampus	0.43192	1	3242.86	0.5111	0.66731	-0.00161	-0.46211	0.00349	0.64403	1.99051	1	3186.56	0.15839	2.09558	1	3299.7	0.14782
rsfmri_cor_ngd_fopa_scs_ptlh	FPN - Left Putamen	1.10997	1	3258.92	0.29217	0.55487	-0.01307	-1.53436	0.00852	0.12504	14.7984	1	3155.06	<.001	62.8844	1	3025.36	<.001
rsfmri_cor_ngd_fopa_scs_ptrh	FPN - Right Putamen	0.53246	1	3250.11	0.46563	0.66731	0.01283	2.36314	0.00543	0.01818	8.96163	1	3149.81	0.00278	1.8957	1	3271.79	0.16865
rsfmri_cor_ngd_fopa_scs_thplh	FPN - Left Thalamus	<.001	1	3258.29	0.99575	0.99883	0.01935	3.51642	0.0055	<.001	10.874	1	3175.2	<.001	1.31554	1	1970.62	0.25153
rsfmri_cor_ngd_fopa_scs_thprh	FPN - Right Thalamus	0.16753	1	3256.99	0.68234	0.80844	-0.01075	-1.23115	0.00873	0.21836	3.25915	1	3172.23	0.07112	0.37275	1	2986.59	0.54156
rsfmri_cor_ngd_sa_scs_aalh	SN - Left Accumbens Area	0.68301	1	3237.56	0.40861	0.66224	-0.03663	-5.74311	0.00638	<.001	72.5865	1	3214.78	<.001	0.94744	1	3307.1	0.33044
rsfmri_cor_ngd_sa_scs_aarh	SN - Right Accumbens Area	0.56682	1	3260.69	0.45158	0.66731	0.02755	3.86853	0.00712	<.001	19.2431	1	3169.22	<.001	11.6649	1	2768.3	<.001
rsfmri_cor_ngd_sa_scs_aglh	SN - Left Amygdala	0.46067	1	3251.87	0.49736	0.66731	-0.00724	-0.70353	0.01029	0.48177	5.71627	1	3212.69	0.01687	30.6548	1	2846.62	<.001
rsfmri_cor_ngd_sa_scs_agrh	SN - Right Amygdala	4.33366	1	3254.89	0.03744	0.22049	0.03307	5.66874	0.00583	<.001	2.73374	1	3146.37	0.09835	0.00639	1	3203.13	0.93628
rsfmri_cor_ngd_sa_scs_cdelh	SN - Left Caudate	1.35701	1	3267.68	0.24414	0.50999	0.0034	0.40841	0.00831	0.683	2.90953	1	3091.71	0.08816	4.01838	1	2945.81	0.0451
rsfmri_cor_ngd_sa_scs_cderh	SN - Right Caudate	0.06159	1	3251.26	0.80401	0.91057	-0.03795	-3.83564	0.00989	<.001	1.5007	1	3209.05	0.22065	53.5355	1	2935.06	<.001
rsfmri_cor_ngd_sa_scs_hplh	SN - Left Hippocampus	0.38983	1	3252.95	0.53243	0.66731	0.03286	4.64775	0.00707	<.001	42.4813	1	3185.82	<.001	13.6532	1	3069.11	<.001
rsfmri_cor_ngd_sa_scs_hprh	SN - Right Hippocampus	3.88305	1	3257.8	0.04886	0.25516	0.0386	4.49114	0.00859	<.001	17.2295	1	3188.75	<.001	0.94408	1	2090.86	0.33134
rsfmri_cor_ngd_sa_scs_ptlh	SN - Left Putamen	14.381	1	3260.12	<.001	0.01429	0.02043	3.67149	0.00556	<.001	12.2592	1	3117.82	<.001	22.5792	1	3149.96	<.001
rsfmri_cor_ngd_sa_scs_ptrh	SN - Right Putamen	0.11867	1	3247.66	0.73051	0.83741	-0.04231	-6.66913	0.00634	<.001	21.2131	1	3210.82	<.001	1.63745	1	3099.31	0.20077
rsfmri_cor_ngd_sa_scs_thplh	SN - Left Thalamus	1.60564	1	3242.78	0.2052	0.45517	-0.02925	-3.03382	0.00964	0.00243	1.58196	1	3195.13	0.20857	36.4663	1	3289.15	<.001
rsfmri_cor_ngd_sa_scs_thprh	SN - Right Thalamus	2.33898	1	3247.28	0.12627	0.41045	-0.02253	-6.12594	0.00368	<.001	0.22207	1	3184.91	0.6375	10.9232	1	3246.23	<.001
rsfmri_cor_ngd_vta_scs_aalh	VAN - Left Accumbens Area	2.24187	1	3259.59	0.13442	0.41045	-0.03074	-3.67214	0.00837	<.001	2.32456	1	3186.56	0.12745	3.93587	1	2514.64	0.04738
rsfmri_cor_ngd_vta_scs_aarh	VAN - Right Accumbens Area	0.21022	1	3259.39	0.64663	0.78753	0.00217	0.42545	0.00511	0.67054	0.72351	1	3122.16	0.39506	0.64433	1	3158.55	0.42221
rsfmri_cor_ngd_vta_scs_aglh	VAN - Left Amygdala	1.17472	1	3255.17	0.27851	0.55487	-0.04118	-6.45963	0.00637	<.001	0.56428	1	3195.43	0.4526	3.7586	1	2842.65	0.05264
rsfmri_cor_ngd_vta_scs_agrh	VAN - Right Amygdala	0.5873	1	3257.16	0.44352	0.66731	0.01938	3.59657	0.00539	<.001	9.949	1	3085.67	0.00162	3.33924	1	3227.18	0.06774
rsfmri_cor_ngd_vta_scs_cdelh	VAN - Left Caudate	3.69783	1	3247.42	0.05457	0.26998	-0.00871	-1.48138	0.00588	0.1386	4.05129	1	3190.96	0.04422	3.26239	1	3221.27	0.07098
rsfmri_cor_ngd_vta_scs_cderh	VAN - Right Caudate	0.80304	1	3259.89	0.37025	0.61059	0.00213	0.35838	0.00594	0.72008	0.39316	1	3148.37	0.53069	0.44531	1	3024.92	0.50462
rsfmri_cor_ngd_vta_scs_hplh	VAN - Left Hippocampus	0.5006	1	3257.75	0.47929	0.66731	-0.01559	-1.7946	0.00869	0.07281	21.6629	1	3145.4	<.001	58.3385	1	3126.44	<.001
rsfmri_cor_ngd_vta_scs_hprh	VAN - Right Hippocampus	0.0196	1	3252.4	0.88867	0.96017	-0.02174	-4.04786	0.00537	<.001	21.2274	1	3159.06	<.001	13.862	1	3221.35	<.001
rsfmri_cor_ngd_vta_scs_ptlh	VAN - Left Putamen	0.29559	1	3257.24	0.58669	0.72565	0.00368	0.64657	0.00569	0.51795	1.62215	1	3169.9	0.20289	3.34926	1	2993.74	0.06733
rsfmri_cor_ngd_vta_scs_ptrh	VAN - Right Putamen	0.97038	1	3253.18	0.32466	0.55487	0.01595	2.77152	0.00575	0.00561	6.72438	1	3170.8	0.00955	0.00597	1	3154.78	0.9384
rsfmri_cor_ngd_vta_scs_thplh	VAN - Left Thalamus	0.39054	1	3259.21	0.53206	0.66731	0.00514	0.53528	0.00959	0.59249	0.86869	1	3189.12	0.35139	8.21183	1	2282.43	0.0042
rsfmri_cor_ngd_vta_scs_thprh	VAN - Right Thalamus	2.99645	1	3264.88	0.08354	0.35695	0.00558	0.84722	0.00659	0.39693	24.7537	1	3147.09	<.001	0.16964	1	2692.41	0.68047

### Sheet: Table S2
Supplementary Table 2. Linear mixed effect model statistics for change in connectivity across assessment time in 5 GAD-associated connectivity metrics for generalized anxiety disorder (GAD) subgroups and fixed effect covariates.
NDA Variable Name	Dependent Variable Summary	Diagnosis Subgroup*Timepoint Interaction					Diagnosis Subgroup				Timepoint				FD Motion				Sex
		F Value	DF	Residual DF	P Value	FDR P Value	F Value	DF	Residual DF	P Value	F Value	DF	Residual DF	P Value	b	t	SE	P Value	F Value	DF	Residual DF	P Value
rsfmri_c_ngd_vta_ngd_vta	Within-VAN	2.8682	3	2070	0.0353	0.1764	2.0541	3	3311.64	0.1042	21.1149	3	2162.11	<.001	-0.0417	-11.48	0.0036	<.001	0.8695	3	1969.43	0.3512
rsfmri_cor_ngd_cerc_scs_aglh	CON - Left Amygdala	0.9002	3	2070.06	0.44029	0.5504	2.50245	3	3692.81	0.0575	68.3187	3	2168.61	<.001	0.022756	3.32	0.007	<.001	0.05985	3	2019.28	0.806762
rsfmri_cor_ngd_cerc_scs_cdelh	CON - Left Caudate	1.2926	3	2070	0.275258	0.5504	1.0904	3	3709.36	0.3518	33.5173	3	2168.73	<.001	0.02086	2.94	0.00709	0.0033	1.7551	3	2042.06	0.185382
rsfmri_cor_ngd_df_scs_ptlh	DMN - Left Putamen	0.3092	3	2069.97	0.818785	0.8188	0.7416	3	3912.28	0.527135	8.3629	3	2168.85	0.003867	0.0105	0.00555	0.0055	0.0584	13.61	3	2008.93	<.001
rsfmri_cor_ngd_sa_scs_ptlh	SN - Left Putamen	1.113	3	2070.03	0.3425	0.5504	3.71	3	3987.45	0.0111151	29.286	3	2168.33	<.001	0.01537	3.4	0.00453	<.001	20.832	3	1965.67	<.001

### Sheet: Table S3
Supplementary Table 3. Linear mixed effect model statistics for within generalized anxiety disorder (GAD) group associations between child behavior checklist (CBCL) anxious depressed, internalizing, and externalizing T-scores and 5 GAD-associated functional connectivity metrics and fixed effect covariates.
NDA Variable Name	Dependent Variable Summary	CBCL Variable	CBCL Score					FD Motion				Sex				Timepoint
			b	t	SE	P Value	FDR P Value	b	t	SE	P Value	F Value	DF	Residual DF	P Value	F Value	DF	Residual DF	P Value
rsfmri_c_ngd_vta_ngd_vta	Within-VAN	Anxious Depressed T Score	0	0.0419	0.0006	0.9666	0.9739	0.0027	0.1043	0.0257	0.9171	0.4036	1	68.4554	0.5274	0.0245	1	60.0692	0.8762
rsfmri_c_ngd_vta_ngd_vta	Within-VAN	Internalizing T Score	0.0003	0.5217	0.0006	0.6028	0.9693	0.0035	0.1354	0.0257	0.8925	0.3393	1	59.4906	0.5624	0.0113	1	47.6822	0.9156
rsfmri_c_ngd_vta_ngd_vta	Within-VAN	Externalizing T Score	-0.0004	-0.8329	0.0005	0.4063	0.9693	0.0053	0.2063	0.0259	0.8368	0.518	1	64.4988	0.4743	0.0921	1	69.1415	0.7624
rsfmri_cor_ngd_cerc_scs_aglh	CON - Left Amygdala	Anxious Depressed T Score	0.0003	0.3758	0.0009	0.7076	0.9693	-0.0561	-1.3213	0.0425	0.1884	1.4879	1	149.405	0.2245	3.0434	1	145.32	0.0832
rsfmri_cor_ngd_cerc_scs_aglh	CON - Left Amygdala	Internalizing T Score	0	0.0327	0.001	0.9739	0.9739	-0.0561	-1.3174	0.0426	0.1897	1.4892	1	149.418	0.2243	3.2309	1	145.681	0.0743
rsfmri_cor_ngd_cerc_scs_aglh	CON - Left Amygdala	Externalizing T Score	-0.0004	-0.566	0.0008	0.5723	0.9693	-0.0526	-1.2258	0.0429	0.2222	1.6846	1	150.146	0.1963	3.4728	1	144.436	0.0644
rsfmri_cor_ngd_cerc_scs_cdelh	CON - Left Caudate	Anxious Depressed T Score	-0.0004	-0.433	0.0009	0.6657	0.9693	-0.0805	-1.9985	0.0403	0.0475	1.4862	1	151.82	0.2247	0.0279	1	149.4	0.8676
rsfmri_cor_ngd_cerc_scs_cdelh	CON - Left Caudate	Internalizing T Score	-0.0003	-0.3617	0.001	0.7181	0.9693	-0.0811	-2.0112	0.0403	0.0461	1.4887	1	151.833	0.2243	0.0324	1	149.441	0.8573
rsfmri_cor_ngd_cerc_scs_cdelh	CON - Left Caudate	Externalizing T Score	-0.0007	-0.8991	0.0007	0.3701	0.9693	-0.0742	-1.8275	0.0406	0.0696	1.8315	1	151.815	0.178	0.035	1	149.711	0.8519
rsfmri_cor_ngd_df_scs_ptlh	DMN - Left Putamen	Anxious Depressed T Score	0.0002	0.2245	0.0007	0.8227	0.9693	-0.0298	-0.9283	0.0321	0.3547	0.6424	1	151.658	0.4241	0.4156	1	148.857	0.5201
rsfmri_cor_ngd_df_scs_ptlh	DMN - Left Putamen	Internalizing T Score	0.0005	0.6231	0.0008	0.5342	0.9693	-0.0287	-0.8944	0.0321	0.3725	0.6221	1	151.618	0.4315	0.352	1	148.915	0.5539
rsfmri_cor_ngd_df_scs_ptlh	DMN - Left Putamen	Externalizing T Score	-0.0005	-0.8682	0.0006	0.3867	0.9693	-0.0257	-0.7967	0.0323	0.4269	0.8956	1	151.656	0.3455	0.5427	1	148.363	0.4625
rsfmri_cor_ngd_sa_scs_ptlh	SN - Left Putamen	Anxious Depressed T Score	0.0001	0.2022	0.0006	0.84	0.9693	0.0343	1.2675	0.027	0.2069	4.6019	1	149.106	0.0336	1.497	1	144.977	0.2231
rsfmri_cor_ngd_sa_scs_ptlh	SN - Left Putamen	Internalizing T Score	-0.0003	-0.4668	0.0006	0.6414	0.9693	0.0336	1.2424	0.0271	0.216	4.6259	1	149.128	0.0331	1.7613	1	145.35	0.1865
rsfmri_cor_ngd_sa_scs_ptlh	SN - Left Putamen	Externalizing T Score	-0.0008	-1.7278	0.0005	0.0862	0.9693	0.0413	1.5255	0.027	0.1292	5.8379	1	149.9	0.0169	1.9749	1	144.146	0.1621

### Sheet: Table S4
Supplementary Table 4. Linear mixed effect model statistics in whole sample for associations between child behavior checklist (CBCL) anxious depressed, internalizing, and externalizing T-scores and 5 GAD-associated functional connectivity metrics, their interactions with diagnostic group, and fixed effect covariates.
NDA Variable Name	Dependent Variable Summary	CBCL Variable	CBCL Score*Diagnosis Group Interaction					CBCL Score					Diagnosis Group				FD Motion				Sex				Timepoint
			F	DF	Residual DF	P Value	FDR P Value	b	t	SE	P Value	FDR P Value	F	DF	Residual DF	P Value	b	t	SE	P Value	F	DF	Residual DF	P Value	F	DF	Residual DF	P Value
rsfmri_c_ngd_vta_ngd_vta	Within-VAN	Anxious Depressed T Score	1.65809	1	3119	0.197957	0.901937	-0.00079658	-1.96794	0.000404779	0.0491633	0.368725	0.419772	1	3111.84	0.517099	-0.0126341	-2.54328	0.00496764	0.0110293	0.584343	1	3004.07	0.444675	7.28407	1	3034.86	0.00699543
rsfmri_c_ngd_vta_ngd_vta	Within-VAN	Internalizing T Score	0.397471	1	3105.33	0.528445	0.901937	-9.89e-05	-0.730708	0.000135345	0.465012	0.91559	0.022783	1	3106.51	0.880033	-0.0125282	-2.52036	0.00497081	0.011773	0.547076	1	3005.08	0.459573	6.95896	1	3037.35	0.0083826
rsfmri_c_ngd_vta_ngd_vta	Within-VAN	Externalizing T Score	0.0251143	1	3105.22	0.874093	0.936528	-0.000125557	-0.832932	0.000150741	0.404947	0.91559	0.787601	1	3101.7	0.374895	-0.0121619	-2.4418	0.00498069	0.0146692	0.524222	1	3008.87	0.469103	7.10304	1	3035.52	0.00773608
rsfmri_cor_ngd_cerc_scs_aglh	CON - Left Amygdala	Anxious Depressed T Score	0.239927	1	3116.69	0.624293	0.901937	-0.000166665	-0.232301	0.000717455	0.81632	0.91559	0.0129494	1	3107.95	0.909407	0.0249439	2.83383	0.00880219	0.00462899	1.2706	1	3034.44	0.259744	23.8777	1	3098.91	1.08e-06
rsfmri_cor_ngd_cerc_scs_aglh	CON - Left Amygdala	Internalizing T Score	0.0805528	1	3104.17	0.776569	0.936528	-1.56e-05	-0.0650769	0.000240163	0.948117	0.948117	0.0154991	1	3104.53	0.900931	0.0249853	2.83796	0.00880397	0.00456972	1.25515	1	3033.87	0.26266	23.8754	1	3098.93	1.08e-06
rsfmri_cor_ngd_cerc_scs_aglh	CON - Left Amygdala	Externalizing T Score	0.445874	1	3094.45	0.504351	0.901937	-0.000825638	-3.09114	0.000267098	0.00201143	0.0301715	0.0647242	1	3087.32	0.799196	0.0267748	3.03991	0.00880776	0.00238616	1.49847	1	3038.77	0.221002	25.2018	1	3097.17	5.46e-07
rsfmri_cor_ngd_cerc_scs_cdelh	CON - Left Caudate	Anxious Depressed T Score	0.51288	1	3119.32	0.473948	0.901937	0.000357532	0.488769	0.000731494	0.62504	0.91559	1.02312	1	3109.53	0.311859	0.0282444	3.1505	0.00896507	0.00164539	4.7737	1	3045.41	0.0289737	4.12289	1	3010.59	0.0423945
rsfmri_cor_ngd_cerc_scs_cdelh	CON - Left Caudate	Internalizing T Score	0.200503	1	3105.96	0.654347	0.901937	0.000217564	0.888107	0.000244974	0.374551	0.91559	0.505081	1	3106.1	0.47733	0.0283294	3.15964	0.00896603	0.00159479	4.98277	1	3045.09	0.0256734	4.01257	1	3009.88	0.0452518
rsfmri_cor_ngd_cerc_scs_cdelh	CON - Left Caudate	Externalizing T Score	0.264177	1	3094.06	0.607301	0.901937	-0.000332145	-1.21798	0.0002727	0.223322	0.91559	1.34157	1	3085.95	0.246847	0.0290667	3.23602	0.00898225	0.00122481	4.41318	1	3047.44	0.0357442	4.40461	1	3008.49	0.035925
rsfmri_cor_ngd_df_scs_ptlh	DMN - Left Putamen	Anxious Depressed T Score	0.0485805	1	3124.13	0.825566	0.936528	0.000400378	0.723203	0.000553618	0.469609	0.91559	0.188688	1	3115.94	0.664041	0.0100088	1.47559	0.00678291	0.140156	15.6231	1	3010.62	7.91e-05	1.09767	1	2714.42	0.294871
rsfmri_cor_ngd_df_scs_ptlh	DMN - Left Putamen	Internalizing T Score	0.442236	1	3108.5	0.506094	0.901937	7.24e-05	0.391173	0.000185057	0.695696	0.91559	0.126477	1	3109.72	0.722138	0.0100439	1.48051	0.0067841	0.13884	15.589	1	3010.37	8.05e-05	1.08444	1	2715.13	0.297799
rsfmri_cor_ngd_df_scs_ptlh	DMN - Left Putamen	Externalizing T Score	0.191839	1	3109.15	0.661421	0.901937	-0.00010233	-0.496756	0.000205997	0.619396	0.91559	1.05994	1	3105.62	0.303309	0.0102171	1.50317	0.00679701	0.132897	15.1131	1	3013.36	0.000103441	1.23811	1	2706.05	0.265935
rsfmri_cor_ngd_sa_scs_ptlh	SN - Left Putamen	Anxious Depressed T Score	0.000290517	1	3121.78	0.986402	0.986402	0.000113689	0.248252	0.000457958	0.803956	0.91559	0.147282	1	3117.96	0.701173	0.0192747	3.4286	0.00562174	0.00061451	11.5236	1	2927.6	0.000696332	19.4914	1	2983	1.05e-05
rsfmri_cor_ngd_sa_scs_ptlh	SN - Left Putamen	Internalizing T Score	0.302531	1	3108.33	0.58234	0.901937	6.99e-05	0.458761	0.000152445	0.646438	0.91559	0.908679	1	3110.95	0.340539	0.0192769	3.4285	0.00562255	0.000614751	11.3061	1	2927.56	0.00078245	19.5966	1	2985.47	9.91e-06
rsfmri_cor_ngd_sa_scs_ptlh	SN - Left Putamen	Externalizing T Score	1.2504	1	3119.56	0.263562	0.901937	-3.11e-05	-0.183331	0.000169809	0.85455	0.91559	3.31867	1	3119.73	0.0685929	0.0194617	3.45496	0.00563299	0.000557676	11.8997	1	2932.21	0.000569349	19.9345	1	2982.46	8.31e-06

### Sheet: Table S5
Supplementary Table 5. Linear mixed effect model statistics for within healthy control (HC) group associations between child behavior checklist (CBCL) anxious depressed, internalizing, and externalizing T-scores and 5 GAD-associated functional connectivity metrics and fixed effect covariates.
NDA Variable Name	Dependent Variable Summary	CBCL Variable	CBCL Score					FD Motion				Sex				Timepoint
			b	t	SE	P Value	FDR P Value	b	t	SE	P Value	F Value	DF	Residual DF	P Value	F Value	DF	Residual DF	P Value
rsfmri_c_ngd_vta_ngd_vta	Within-VAN	Anxious Depressed T Score	-0.000812477	-2.01541	0.000403133	0.0439519	0.329639	-0.0125712	-2.4874	0.00505395	0.0129226	0.270667	1	2849.34	0.602925	7.70186	1	2894.05	0.00555183
rsfmri_c_ngd_vta_ngd_vta	Within-VAN	Internalizing T Score	-0.00010273	-0.761841	0.000134844	0.446215	0.890069	-0.0124854	-2.4688	0.00505728	0.0136124	0.246553	1	2850.45	0.619551	7.42744	1	2895.69	0.0064623
rsfmri_c_ngd_vta_ngd_vta	Within-VAN	Externalizing T Score	-0.000127739	-0.850572	0.00015018	0.395076	0.890069	-0.0121135	-2.39059	0.00506716	0.0168833	0.211783	1	2853.83	0.645409	7.42022	1	2894.42	0.00648823
rsfmri_cor_ngd_cerc_scs_aglh	CON - Left Amygdala	Anxious Depressed T Score	-0.000127578	-0.177931	0.000717008	0.858789	0.956283	0.0290488	3.23363	0.00898336	0.00123575	0.605237	1	2883.03	0.436651	21.7065	1	2950.24	<.001
rsfmri_cor_ngd_cerc_scs_aglh	CON - Left Amygdala	Internalizing T Score	3.65598e-06	0.015225	0.00024013	0.987854	0.987854	0.0290785	3.23656	0.00898439	0.00122315	0.588153	1	2882.5	0.443197	21.6295	1	2950.04	<.001
rsfmri_cor_ngd_cerc_scs_aglh	CON - Left Amygdala	Externalizing T Score	-0.000811332	-3.0381	0.000267052	0.00240142	0.0360213	0.0308685	3.43449	0.0089878	<.001	0.74319	1	2887.06	0.388712	22.7464	1	2948.56	<.001
rsfmri_cor_ngd_cerc_scs_cdelh	CON - Left Caudate	Anxious Depressed T Score	0.000376596	0.513583	0.000733272	0.607581	0.890069	0.0330562	3.60308	0.00917443	<.001	6.52332	1	2897.11	0.0106976	4.46233	1	2854.72	0.0347368
rsfmri_cor_ngd_cerc_scs_cdelh	CON - Left Caudate	Internalizing T Score	0.000237057	0.964735	0.000245722	0.334756	0.890069	0.0331739	3.61599	0.0091742	<.001	6.79631	1	2896.87	0.00918149	4.38037	1	2853.9	0.0364432
rsfmri_cor_ngd_cerc_scs_cdelh	CON - Left Caudate	Externalizing T Score	-0.00033564	-1.22698	0.00027355	0.219927	0.890069	0.033721	3.66863	0.0091917	<.001	6.23601	1	2899.11	0.0125728	4.75548	1	2853.31	0.0292865
rsfmri_cor_ngd_df_scs_ptlh	DMN - Left Putamen	Anxious Depressed T Score	0.000432884	0.780939	0.000554313	0.4349	0.890069	0.0119997	1.73008	0.00693591	0.0837209	18.9039	1	2860.4	<.001	0.783178	1	2565.15	0.376254
rsfmri_cor_ngd_df_scs_ptlh	DMN - Left Putamen	Internalizing T Score	8.34347e-05	0.450037	0.000185395	0.652717	0.890069	0.0119745	1.7261	0.00693731	0.084433	18.8435	1	2859.92	<.001	0.800849	1	2562.09	0.370924
rsfmri_cor_ngd_df_scs_ptlh	DMN - Left Putamen	Externalizing T Score	-0.000103942	-0.50372	0.000206349	0.614495	0.890069	0.0121208	1.74406	0.00694976	0.0812522	18.4962	1	2863.07	<.001	0.863641	1	2558.14	0.352809
rsfmri_cor_ngd_sa_scs_ptlh	SN - Left Putamen	Anxious Depressed T Score	0.000118294	0.258239	0.000458081	0.79624	0.956283	0.0186042	3.23873	0.0057443	0.0012138	9.37005	1	2775.89	0.00222671	17.751	1	2831.82	<.001
rsfmri_cor_ngd_sa_scs_ptlh	SN - Left Putamen	Internalizing T Score	7.16412e-05	0.469674	0.000152534	0.638623	0.890069	0.0186416	3.24486	0.00574495	0.00118806	9.14693	1	2775.47	0.00251417	17.6535	1	2834.24	<.001
rsfmri_cor_ngd_sa_scs_ptlh	SN - Left Putamen	Externalizing T Score	-2.29617e-05	-0.135114	0.000169943	0.892531	0.956283	0.0186336	3.23687	0.00575666	0.00122171	9.46449	1	2779.82	0.00211527	17.8702	1	2832.03	<.001

### Sheet: Table S6
Supplementary Table 6. Linear mixed effect model statistics for within generalized anxiety disorder (GAD) group associations between brief problem monitor (BPM) internalizing and externalizing T-scores and 5 GAD-associated functional connectivity metrics and fixed effect covariates.
NDA Variable Name	Dependent Variable Summary	BPM Variable	BPM Score					Sex				FD Motion
			b	t	SE	P Value	FDR P Value	F Value	DF	Residual DF	P Value	b	t	SE	P Value
rsfmri_c_ngd_vta_ngd_vta	Within-VAN	Internalizing T Score	3.25e-05	0.0206289	0.00157559	0.983639	0.983639	0.383322	1	40.4765	0.5393	0.120728	1.29417	0.0932858	0.204716
rsfmri_c_ngd_vta_ngd_vta	Within-VAN	Externalizing T Score	-0.00202935	-1.01997	0.00198961	0.313734	0.983639	0.792252	1	40.1458	0.378723	0.117829	1.31245	0.0897779	0.197952
rsfmri_cor_ngd_cerc_scs_aglh	CON - Left Amygdala	Internalizing T Score	-0.000665	-0.347339	0.00191456	0.730072	0.983639	1.61714	1	40.733	0.210704	-0.0763288	-0.679205	0.11238	0.500734
rsfmri_cor_ngd_cerc_scs_aglh	CON - Left Amygdala	Externalizing T Score	0.00117557	0.479975	0.00244923	0.633736	0.983639	1.32303	1	40.4342	0.256806	-0.0664992	-0.606622	0.109622	0.547367
rsfmri_cor_ngd_cerc_scs_cdelh	CON - Left Caudate	Internalizing T Score	-0.000697065	-0.320435	0.00217537	0.750227	0.983639	0.822338	1	40.733	0.369831	-0.179089	-1.40254	0.127688	0.168102
rsfmri_cor_ngd_cerc_scs_cdelh	CON - Left Caudate	Externalizing T Score	-0.00189199	-0.681902	0.00277458	0.499044	0.983639	0.397587	1	40.4342	0.531886	-0.172498	-1.38905	0.124184	0.172139
rsfmri_cor_ngd_df_scs_ptlh	DMN - Left Putamen	Internalizing T Score	0.000378286	0.234139	0.00161565	0.816015	0.983639	0.861968	1	40.733	0.358658	-0.0840505	-0.886289	0.0948343	0.380509
rsfmri_cor_ngd_df_scs_ptlh	DMN - Left Putamen	Externalizing T Score	0.000316989	0.153112	0.0020703	0.879043	0.983639	0.960712	1	40.4342	0.332836	-0.0884706	-0.954765	0.0926622	0.34516
rsfmri_cor_ngd_sa_scs_ptlh	SN - Left Putamen	Internalizing T Score	0.000120251	0.0969191	0.00124074	0.923316	0.983639	0.176792	1	36.5346	0.676608	0.153216	1.8106	0.0846214	0.0832029
rsfmri_cor_ngd_sa_scs_ptlh	SN - Left Putamen	Externalizing T Score	0.00159544	1.04869	0.00152136	0.302569	0.983639	0.00948644	1	35.6885	0.922955	0.159754	1.96959	0.08111	0.062042

### Sheet: Table S7
Supplementary Table 7. Linear mixed effect model statistics in whole sample for associations between brief problem monitor (BPM) internalizing and externalizing T-scores and 5 GAD-associated functional connectivity metrics, their interactions with diagnostic group, and fixed effect covariates.
NDA Variable Name	Dependent Variable Summary	BPM Variable	BPM Score*Diagnosis Group Interaction					BPM Score					Diagnosis Group				FD Motion				Sex
			F	DF	Residual DF	P Value	FDR P Value	b	t	SE	P Value	FDR P Value	F	DF	Residual DF	P Value	b	t	SE	P Value	F	DF	Residual DF	P Value
rsfmri_c_ngd_vta_ngd_vta	Within-VAN	Internalizing T Score	0.0050989	1	963.553	0.943089	0.943089	-0.000496262	-1.16878	0.000424598	0.242781	0.338177	0.0382596	1	963.282	0.844964	-0.022543	-1.74721	0.0129023	0.0809209	0.985905	1	923.633	0.321005
rsfmri_c_ngd_vta_ngd_vta	Within-VAN	Externalizing T Score	0.300891	1	957.1	0.583452	0.851061	-0.00080277	-1.46352	0.000548521	0.143653	0.287305	0.589886	1	957.012	0.442653	-0.0219958	-1.70693	0.0128862	0.0881594	0.973942	1	924.109	0.323957
rsfmri_cor_ngd_cerc_scs_aglh	CON - Left Amygdala	Internalizing T Score	0.181786	1	960.687	0.669938	0.851061	-0.00141944	-1.94752	0.000728848	0.0517636	0.129409	0.00920208	1	961.121	0.923598	0.0123013	0.555036	0.0221631	0.578999	0.713168	1	942.973	0.398608
rsfmri_cor_ngd_cerc_scs_aglh	CON - Left Amygdala	Externalizing T Score	2.86208	1	953.574	0.0910171	0.851061	-0.00189739	-2.0169	0.000940746	0.0439842	0.129409	2.05821	1	953.836	0.151716	0.0149446	0.674506	0.0221563	0.500151	0.42201	1	940.938	0.516094
rsfmri_cor_ngd_cerc_scs_cdelh	CON - Left Caudate	Internalizing T Score	0.186755	1	961.552	0.665728	0.851061	-0.00104531	-1.31135	0.000797124	0.190052	0.316754	0.00131652	1	961.77	0.971063	0.0300117	1.23875	0.0242275	0.21574	4.09749	1	938.261	0.0432298
rsfmri_cor_ngd_cerc_scs_cdelh	CON - Left Caudate	Externalizing T Score	0.169275	1	955.347	0.680849	0.851061	-0.00285853	-2.78465	0.00102653	0.00546356	0.0546356	1.06e-05	1	955.482	0.9974	0.0317279	1.31405	0.0241452	0.189142	4.42861	1	937.747	0.035607
rsfmri_cor_ngd_df_scs_ptlh	DMN - Left Putamen	Internalizing T Score	0.585773	1	962.64	0.444246	0.851061	-0.000658464	-1.10245	0.000597275	0.270542	0.338177	0.221977	1	962.805	0.637645	-0.00249897	-0.138011	0.018107	0.890261	7.16352	1	934.379	0.00757041
rsfmri_cor_ngd_df_scs_ptlh	DMN - Left Putamen	Externalizing T Score	0.904416	1	957.532	0.34184	0.851061	-0.00173815	-2.25623	0.000770378	0.0242794	0.121397	0.473835	1	957.572	0.491395	-0.00119798	-0.0662965	0.01807	0.947156	7.86651	1	934.914	0.00514028
rsfmri_cor_ngd_sa_scs_ptlh	SN - Left Putamen	Internalizing T Score	0.0260273	1	961.523	0.871867	0.943089	0.000106439	0.226224	0.000470503	0.821075	0.821075	0.00132976	1	962.085	0.970918	0.0222416	1.56111	0.0142473	0.118829	1.15674	1	942.853	0.282417
rsfmri_cor_ngd_sa_scs_ptlh	SN - Left Putamen	Externalizing T Score	1.45966	1	956.462	0.227284	0.851061	-0.000205799	-0.338963	0.000607143	0.734711	0.816346	1.05122	1	956.698	0.305486	0.0225934	1.58685	0.0142379	0.112877	0.978367	1	943.544	0.322856

### Sheet: Table S8
Supplementary Table 8. Linear mixed effect model statistics for within healthy control (HC) group associations between brief problem monitor (BPM) internalizing and externalizing T-scores and 5 GAD-associated functional connectivity metrics and fixed effect covariates.
NDA Variable Name	Dependent Variable Summary	BPM Variable	BPM Score					Sex				FD Motion
			b	t	SE	P Value	FDR P Value	F Value	DF	Residual DF	P Value	b	t	SE	P Value
rsfmri_c_ngd_vta_ngd_vta	Within-VAN	Internalizing T Score	-0.000504591	-1.21471	0.0004154	0.224788	0.308098	1.25871	1	918.44	0.262189	-0.0270598	-2.11344	0.0128037	0.0348308
rsfmri_c_ngd_vta_ngd_vta	Within-VAN	Externalizing T Score	-0.0007998	-1.48873	0.000537237	0.136901	0.273803	1.48818	1	918.512	0.222812	-0.0261862	-2.04571	0.0128006	0.0410677
rsfmri_cor_ngd_cerc_scs_aglh	CON - Left Amygdala	Internalizing T Score	-0.00133362	-1.82466	0.000730886	0.0683772	0.170943	0.376281	1	917.04	0.539753	0.0133437	0.591644	0.0225535	0.554234
rsfmri_cor_ngd_cerc_scs_aglh	CON - Left Amygdala	Externalizing T Score	-0.002117	-2.24053	0.000944864	0.0252947	0.0843157	0.219442	1	917.06	0.639576	0.0156858	0.696076	0.0225347	0.486556
rsfmri_cor_ngd_cerc_scs_cdelh	CON - Left Caudate	Internalizing T Score	-0.000998224	-1.25091	0.000797996	0.211284	0.308098	3.66527	1	918.527	0.055868	0.0325544	1.32365	0.0245944	0.185946
rsfmri_cor_ngd_cerc_scs_cdelh	CON - Left Caudate	Externalizing T Score	-0.00291741	-2.83563	0.00102884	0.00467378	0.0467378	4.23238	1	918.573	0.0399415	0.0351998	1.43598	0.0245127	0.151345
rsfmri_cor_ngd_df_scs_ptlh	DMN - Left Putamen	Internalizing T Score	-0.000693188	-1.15968	0.00059774	0.246479	0.308098	6.73892	1	920.647	0.00958341	-0.000586923	-0.0319327	0.01838	0.974533
rsfmri_cor_ngd_df_scs_ptlh	DMN - Left Putamen	Externalizing T Score	-0.00177308	-2.29823	0.000771497	0.0217714	0.0843157	7.39197	1	920.666	0.00667481	0.00113556	0.0618962	0.0183462	0.950659
rsfmri_cor_ngd_sa_scs_ptlh	SN - Left Putamen	Internalizing T Score	8.77e-05	0.186431	0.000470238	0.852148	0.852148	1.4477	1	920.479	0.229207	0.0179425	1.24062	0.0144626	0.215063
rsfmri_cor_ngd_sa_scs_ptlh	SN - Left Putamen	Externalizing T Score	-0.000201656	-0.331548	0.000608226	0.740306	0.822562	1.4489	1	920.547	0.229013	0.0180381	1.24697	0.0144655	0.212724
